# Preterm birth and cardiometabolic health trajectories from birth to adulthood: the Avon Longitudinal Study of Parents and Children

**DOI:** 10.1101/2023.03.31.23287998

**Authors:** Gemma L Clayton, Laura D Howe, Linda M O’Keeffe, Adam J Lewandowski, Deborah A Lawlor, Abigail Fraser

## Abstract

**Background:** Adults who were born prematurely (<37 weeks gestation) are at increased cardiovascular disease risk, but it is unclear when in the life course this risk emerges. Our aim was to compare trajectories of multiple cardiometabolic risk factors from childhood to early adulthood between those who had and had not been born preterm.

**Methods:** Multilevel models were used to compare trajectories from early childhood (ranging from birth to 9 years) to age 25 years of BMI, fat mass, lean mass, systolic and diastolic blood pressure (BP), lipids, glucose and insulin, between participants born preterm (N=311-733, range 25-36 completed weeks gestation) and term (N=5365-12097) in a contemporary UK birth cohort study. We also investigated gestational age as a continuum.

**Results:** In children born preterm (versus term), systolic and diastolic BP were higher at age 7 (mean predicted differences 0.6mmHg; 95%CI -0.3, 1.5 and 0.6mmHg; 95%CI 0.03, 1.3, respectively). By age 25 years, the difference in SBP persisted (1.4, 95%CI -0.1, 2.9 mmHg) and in DBP (−0.2, 95%CI -1.3, 0.9 mmHg) disappeared. Participants born preterm (versus term) had lower BMI between 7 and 18 years, but by age 25, there was no difference. Lean mass and fat mass (measured from age 9 only) trajectories were consistent with BMI. HDL-c was higher, and triglycerides lower at birth in those born preterm, but this difference also disappeared by 25 years. There was no evidence of differences in glucose and insulin between participants born preterm compared to term.

**Conclusions:** There were few, modest differences in cardiometabolic health measures during early life in those born preterm versus term. All disappeared by age 25, except the small difference in SBP. Longer follow-up is needed to establish if and when trajectories of measures of cardiometabolic health in term and preterm born people diverge.

**Clinical perspective:** 

**What is new?:**

- Whether life course trajectories of commonly assessed cardiovascular disease (CVD) risk factors such as blood pressure, are different in people born preterm vs those born at term, is unknown.
- By age 25, we generally found no evidence of differences between people born preterm and term on measures of cardiometabolic health except that systolic blood pressure was modestly higher in those born preterm. We also observed more favourable outcomes with lower adiposity measures between ages 9 and 18 years.

**Clinical implications:**

- The reported increased risk of CVD in people born preterm is not apparent in early adulthood.
- Whilst it may emerge in later life, our results suggest no justification for CVD screening using ‘classic’ risk factors in young adults based on their gestational age.
- Further work to replicate these findings in other independent cohorts and studies with follow-up into mid life are required to examine when associations emerge.
