## Supplementary material for "Preterm birth and cardiometabolic health trajectories from birth to adulthood: the Avon Longitudinal Study of Parents and Children": Main tables

### Sheet: Contents
Contents
Table 1	Number of participants with cardiometabolic measures at each time point from birth to 25 years
Table 2	Distribution of observed characteristics between those born preterm and full terms
Table 3	Predicted mean (95% CI) trajectories of cardiometabolic risk factors by preterm and full term birth and the mean difference (95% CI) between them estimated from multilevel models

### Sheet: Table 1
	Birth	Age 7	Age 9	Age 10	Age 11	Age 12	Age 13	Age 15	Age 18	Age 25	Total measures	Median (IQR) measures
Age	0.0	7.5	9.9	10.6	11.7	12.8	13.8	15.5	17.8	24.5
Fat/lean mass			6938		6632		5724	4898	4552	3580	32324	4 (3, 6)
SBP/DBP/pulse rate		7618	7197	7086	6678	6398	5097	5056	4385	3703	53218	7 (4, 9)
Glucose		4798	881					3314	3092	3013	10300	2 (1, 3)
Insulin	639	891	4794					3310	3041	3013	15688	2 (1, 3)
Lipids	4707	5108	4823					3314	3092	3013	24057	2 (1, 4)
SBP=Systolic blood pressure, DBP=diastolic blood pressure, IQR=interquartile range. Lean/fat mass based on information from 6 clinics at ages 9, 11, 13, 15, 18 and 25 years. SBP/DBP/pulse rate based on information from 9 clinics at ages 7, 9, 10, 11, 12, 13, 15, 18 and 25 years. Glucose based on information from 5 clinics at ages 7, 9, 15, 18 and 25 years. Insulin based on information from 6 clin…

### Sheet: Table 2
		Preterm birth (N=733)		Full term birth (N=12097)
Gestational age (weeks) (median range, IQR)		35.0	(34.0, 36.0)	40.0	(39.0, 41.0)
Maternal age (years) (mean, SD)		27.8	4.9	28.1	4.9
BMI at first assessment	normal	476/596	79.9%	8147/10259	79.4%
	overweight	85/596	14.3%	1546/10259	15.1%
	obese	35/596	5.9%	566/10259	5.5%
Any maternal smoking	No	514/692	74.3%	8665/11481	75.5%
	Yes	178/692	25.7%	2816/11481	24.5%
Parity	0	342/687	49.8%	5045/11325	44.5%
	1	211/687	30.7%	4017/11325	35.5%
	2	103/687	15.0%	1603/11325	14.2%
	3+	31/687	4.5%	660/11325	5.8%
Educational achievement	CSE/ Vocational/ O-level	427/639	66.8%	7056/11054	63.8%
	A level	143/639	22.4%	2525/11054	22.8%
	Degree	69/639	10.8%	1473/11054	13.3%
HDP		180/731	24.6%	1919/11999	16.0%
Gestational diabetes		10/630	1.6%	46/10952	0.4%
Low birthweight (<2500g)		385/718	53.6%	258/11957	2.2%
N's are based on those included in the sample with at least one risk factor (outcome)

### Sheet: Table 3
		Preterm Mean (95% CI)	Term Mean (95% CI)	Mean difference (95% CI) comparing pre-term to term born participants	P value for difference
BMI	Age 1yr (log BMI, kg/m2)	2.76 (2.64, 2.87)	2.75 (2.72, 2.78)	0.01 (-0.11, 0.13)	0.9022
	Age 3yr (log BMI, kg/m2)	2.72 (2.68, 2.77)	2.73 (2.72, 2.75)	-0.01 (-0.05, 0.04)	0.6979
	Age 7yr (log BMI, kg/m2)	2.76 (2.74, 2.78)	2.78 (2.77, 2.78)	-0.02 (-0.03, 0.00)	0.0556
	Age 9yr (log BMI, kg/m2)	2.81 (2.79, 2.82)	2.82 (2.82, 2.83)	-0.02 (-0.03, -0.00)	0.0109
	Age 11yr (log BMI, kg/m2)	2.86 (2.85, 2.88)	2.88 (2.87, 2.89)	-0.02 (-0.03, -0.01)	0.0050
	Age 13yr (log BMI, kg/m2)	2.93 (2.92, 2.94)	2.95 (2.94, 2.95)	-0.02 (-0.03, -0.00)	0.0058
	Age 15yr (log BMI, kg/m2)	3.00 (2.98, 3.01)	3.01 (3.01, 3.02)	-0.02 (-0.03, -0.00)	0.0123
	Age 18yr (log BMI, kg/m2)	3.09 (3.08, 3.11)	3.11 (3.10, 3.12)	-0.01 (-0.03, 0.00)	0.0545
	Age 25yr (log BMI, kg/m2)	3.17 (3.15, 3.18)	3.17 (3.16, 3.18)	-0.00 (-0.02, 0.02)	0.8407
Lean mass	Age 9yr (kg)	21.7 (21.2, 22.1)	22.0 (21.8, 22.3)	-0.4 (-0.8, 0.1)	0.100
	Age 11yr (kg)	27.3 (26.9, 27.7)	28.1 (27.9, 28.3)	-0.8 (-1.2, -0.4)	0.000
	Age 13yr (kg)	46.4 (38.8, 54.0)	34.1 (33.9, 34.4)	-1.2 (-2.0, -0.3)	0.006
	Age 15yr (kg)	43.3 (42.4, 44.1)	42.8 (42.5, 43.1)	0.5 (-0.4, 1.3)	0.271
	Age 18yr (kg)	46.5 (45.6, 47.3)	45.9 (45.7, 46.2)	0.5 (-0.4, 1.4)	0.241
	Age 25yr (kg)	47.7 (46.8, 48.6)	48.1 (47.8, 48.4)	-0.4 (-1.3, 0.5)	0.368
Fat mass (logged)	Age 9yr (kg)	1.5 (1.4, 1.6)	1.6 (1.5, 1.6)	-0.1 (-0.1, -0.0)	0.024
	Age 11yr (kg)	1.8 (1.8, 1.9)	1.9 (1.9, 1.9)	-0.1 (-0.1, -0.0)	0.009
	Age 13yr (kg)	1.9 (1.4, 2.4)	2.3 (2.2, 2.3)	-0.1 (-0.1, -0.0)	0.043
	Age 15yr (kg)	2.2 (2.1, 2.2)	2.3 (2.3, 2.3)	-0.1 (-0.1, -0.0)	0.001
	Age 18yr (kg)	2.5 (2.4, 2.5)	2.5 (2.5, 2.6)	-0.1 (-0.1, -0.0)	0.033
	Age 25yr (kg)	2.8 (2.8, 2.9)	2.8 (2.8, 2.8)	0.0 (-0.0, 0.1)	0.376
SBP	Age 7yr (mmHg)	99.9 (99.0, 100.8)	99.2 (98.9, 99.6)	0.6 (-0.3, 1.5)	0.162
	Age 9yr (mmHg)	103.1 (102.4, 103.8)	102.2 (101.9, 102.6)	0.9 (0.2, 1.5)	0.013
	Age 11yr (mmHg)	106.3 (105.5, 107.0)	105.2 (104.8, 105.6)	1.1 (0.4, 1.8)	0.003
	Age 13yr (mmHg)	112.0 (111.2, 112.7)	110.8 (110.4, 111.1)	1.2 (0.5, 1.9)	0.001
	Age 15yr (mmHg)	120.1 (119.1, 121.2)	118.9 (118.5, 119.3)	1.2 (0.2, 2.2)	0.021
	Age 18yr (mmHg)	119.3 (118.0, 120.6)	116.6 (116.1, 117.0)	2.7 (1.4, 4.1)	0.000
	Age 25yr (mmHg)	118.5 (117.0, 120.0)	117.1 (116.6, 117.6)	1.4 (-0.1, 2.9)	0.071
DBP	Age 7yr (mmHg)	57.9 (57.2, 58.6)	57.2 (57.0, 57.5)	0.6 (-0.0, 1.3)	0.054
	Age 9yr (mmHg)	57.8 (57.3, 58.4)	57.4 (57.2, 57.7)	0.4 (-0.0, 0.9)	0.079
	Age 11yr (mmHg)	57.8 (57.3, 58.3)	57.6 (57.3, 57.8)	0.2 (-0.3, 0.7)	0.404
	Age 13yr (mmHg)	59.6 (59.0, 60.1)	59.6 (59.4, 59.9)	-0.0 (-0.6, 0.5)	0.868
	Age 15yr (mmHg)	63.2 (62.4, 64.0)	63.5 (63.2, 63.8)	-0.4 (-1.2, 0.5)	0.393
	Age 18yr (mmHg)	64.3 (63.4, 65.1)	64.2 (63.9, 64.5)	0.1 (-0.8, 0.9)	0.866
	Age 25yr (mmHg)	66.9 (65.7, 68.0)	67.1 (66.7, 67.4)	-0.2 (-1.3, 0.9)	0.738
Pulse rate	Age 7yr (bpm)	82.9 (81.8, 84.0)	82.3 (81.9, 82.8)	0.5 (-0.5, 1.6)	0.322
	Age 9yr (bpm)	78.2 (77.4, 79.0)	78.0 (77.6, 78.4)	0.2 (-0.6, 1.0)	0.631
	Age 11yr (bpm)	73.5 (72.7, 74.4)	73.7 (73.3, 74.1)	-0.1 (-0.9, 0.6)	0.714
	Age 13yr (bpm)	71.1 (70.2, 72.0)	71.6 (71.2, 72.1)	-0.5 (-1.4, 0.3)	0.198
	Age 15yr (bpm)	70.9 (69.8, 72.1)	71.9 (71.4, 72.4)	-1.0 (-2.1, 0.2)	0.096
	Age 18yr (bpm)	63.3 (62.0, 64.6)	62.2 (61.7, 62.7)	1.1 (-0.2, 2.5)	0.092
	Age 25yr (bpm)	65.4 (64.0, 66.8)	65.2 (64.7, 65.7)	0.2 (-1.2, 1.6)	0.780
Triglycerides (logged)	Birth (mmol/l)	-0.9 (-0.9, -0.8)	-0.7 (-0.7, -0.7)	-0.2 (-0.3, -0.1)	0.000
	Age 7yr (mmol/l)	-0.1 (-0.2, -0.1)	-0.1 (-0.1, -0.1)	-0.1 (-0.1, -0.0)	0.006
	Age 9yr (mmol/l)	0.1 (0.0, 0.1)	0.1 (0.1, 0.1)	-0.0 (-0.1, 0.0)	0.739
	Age 15yr (mmol/l)	-0.2 (-0.2, -0.2)	-0.2 (-0.2, -0.2)	-0.0 (-0.1, 0.0)	0.218
	Age 18yr (mmol/l)	-0.3 (-0.4, -0.3)	-0.3 (-0.3, -0.3)	-0.0 (-0.1, 0.0)	0.217
	Age 25yr (mmol/l)	-0.2 (-0.2, -0.1)	-0.1 (-0.1, -0.1)	-0.1 (-0.1, 0.0)	0.107
HDL-c	Birth (mmol/l)	0.6 (0.5, 0.6)	0.5 (0.5, 0.5)	0.1 (0.0, 0.1)	0.000
	Age 7yr (mmol/l)	1.5 (1.5, 1.5)	1.5 (1.5, 1.5)	0.0 (-0.0, 0.0)	0.476
	Age 9yr (mmol/l)	1.4 (1.4, 1.5)	1.4 (1.4, 1.4)	0.0 (-0.0, 0.0)	0.564
	Age 15yr (mmol/l)	1.3 (1.3, 1.3)	1.3 (1.3, 1.3)	-0.0 (-0.0, 0.0)	0.913
	Age 18yr (mmol/l)	1.2 (1.2, 1.2)	1.2 (1.2, 1.2)	-0.0 (-0.0, 0.0)	0.712
	Age 25yr (mmol/l)	1.5 (1.5, 1.6)	1.5 (1.5, 1.6)	-0.0 (-0.1, 0.1)	0.757
Non-HDL-c	Birth (mmol/l)	1.3 (1.2, 1.4)	1.3 (1.2, 1.3)	0.1 (-0.1, 0.2)	0.291
	Age 7yr (mmol/l)	2.6 (2.5, 2.6)	2.6 (2.6, 2.6)	-0.0 (-0.1, 0.0)	0.472
	Age 9yr (mmol/l)	2.9 (2.9, 3.0)	3.0 (2.9, 3.0)	-0.0 (-0.1, 0.0)	0.224
	Age 15yr (mmol/l)	2.5 (2.4, 2.6)	2.5 (2.5, 2.6)	-0.0 (-0.1, 0.0)	0.154
	Age 18yr (mmol/l)	2.3 (2.2, 2.3)	2.3 (2.3, 2.3)	-0.0 (-0.1, 0.0)	0.228
	Age 25yr (mmol/l)	2.9 (2.7, 3.0)	2.8 (2.8, 2.9)	0.0 (-0.1, 0.1)	0.800
Glucose	Age 7yr (mmol/l)	4.2 (4.2, 4.3)	4.3 (4.2, 4.3)	-0.0 (-0.1, 0.0)	0.589
	Age 9yr (mmol/l)	4.5 (4.5, 4.6)	4.5 (4.5, 4.6)	-0.0 (-0.1, 0.0)	0.471
	Age 15yr (mmol/l)	5.3 (5.3, 5.4)	5.4 (5.3, 5.4)	-0.0 (-0.1, 0.0)	0.526
	Age 18yr (mmol/l)	5.2 (5.1, 5.2)	5.1 (5.1, 5.1)	0.1 (-0.0, 0.2)	0.078
	Age 25yr (mmol/l)	5.5 (5.4, 5.6)	5.4 (5.4, 5.5)	0.1 (-0.0, 0.1)	0.278
Insulin (logged)	Birth (mmol/l)	0.9 (0.7, 1.2)	1.0 (1.0, 1.1)	-0.1 (-0.3, 0.1)	0.422
	Age 9yr (mmol/l)	1.3 (1.1, 1.6)	1.5 (1.4, 1.5)	-0.1 (-0.4, 0.1)	0.264
	Age 15yr (mmol/l)	2.1 (2.0, 2.2)	2.2 (2.1, 2.2)	-0.0 (-0.1, 0.0)	0.256
	Age 18yr (mmol/l)	1.8 (1.7, 1.9)	1.9 (1.8, 1.9)	-0.0 (-0.1, 0.1)	0.906
	Age 25yr (mmol/l)	2.0 (1.9, 2.1)	2.0 (1.9, 2.0)	-0.0 (-0.1, 0.1)	0.914
Main model comparing preterm (24-36 weeks) to full term (37-41 weeks). All models adjusted for offspring sex and maternal characteristics: age, parity, smoking status, alcohol intake, pre pregnancy BMI and HDP. Trajectories predicted for females, mean maternal age and BMI, no HDP, no previous children, no maternal smoking or alcohol and educated to CSE/ Vocational/ O-level. Mean difference estima…
